# Applying an Intersectional Approach to Examine the Associations between Sexual Minority Stressors, Resilience, and Substance Misuse Disparities among a National Sample of Sexual Minority Populations

**DOI:** 10.1101/2025.01.21.25320897

**Authors:** Chen Zhang, Shan Qiao, Wonkyung Chang, Yu Liu

## Abstract

**Objectives:** Our study aims to investigate the associations between sexual minority stressors, resilience factors, and substance misuse outcomes, using an intersectional framework to examine heterogeneities across sexual minority populations (SMPs). The study hypothesized that resilience factors would mitigate the adverse effects of minority stressors on alcohol and drug misuse risks.

**Design:** The current study employed a secondary data analysis strategy to analyze a cross-sectional data using Bayesian hierarchical modeling and Multilevel Analysis of Individual Heterogeneity and Discriminatory Accuracy (MAIHDA).

**Setting:** Data were obtained from the Generation Study (Wave 1), a nationally representative cohort of SMPs in the United States.

**Participants:** The study included 1,518 participants aged 18–59. Combinations of education, birth sex, sexual orientation, income, and race/ethnicity defined intersectional strata. Participants were selected based on self-reported demographic and behavioral data.

**Primary and Secondary Outcome Measures:** Primary outcomes were the risks of alcohol use disorder (AUD) and drug use disorder (DUD), measured using validated scales (AUDIT and DUDIT). Explanatory variables included resilience factors (social support, life satisfaction, social well-being, community connectedness) and sexual minority stressors (everyday discrimination, perceived stigma, healthcare stereotype threat, internalized homophobia).

**Results:** Bayesian modeling identified everyday discrimination as the strongest predictor of AUD (Estimate = 0.10, 95% CI [0.01, 0.18]) and DUD (Estimate = 0.23, 95% CI [0.15, 0.32]). Perceived stigma was negatively associated with AUD risk (Estimate = –0.06, 95% CI [-0.12, 0.00]), and social well-being was inversely associated with DUD risk (Estimate = –0.17, 95% CI [-0.23, –0.10]). MAIHDA revealed that intersectional strata contributed to 1.61% of the variance in AUDIT scores and 1.88% in DUDIT scores. Including resilience and stressors in the model explained 93.6% of the strata-level variance for AUDIT and 34.45% for DUDIT, underscoring the significant impact of these factors on substance misuse disparities.

**Conclusions:** The findings highlight the complex interplay between resilience, stressors, and intersectional identities in substance use behaviors among SMPs. Using an intersectional framework and MAIHDA can enhance understanding of heterogeneities in substance misuse across strata and inform targeted, equity-focused interventions to reduce disparities. Further research should explore longitudinal effects and intervention development.
