## Supplemental Table 1a for "Applying an Intersectional Approach to Examine the Associations between Sexual Minority Stressors, Resilience, and Substance Misuse Disparities among a National Sample of Sexual Minority Populations"

sexorient_category	income_category	education_level	gender	race	count	mean_AUDIT	se_AUDIT
Others	High	Less than high school	male	NA	1	11	NA
Bisexual	Medium	More than high school	male	Black	6	7	0
Gay	Low	More than high school	female	Black	12	7	1.507556723
Gay	Medium	More than high school	female	NA	1	7	NA
Others	High	More than high school	female	Hispanic	2	7	0
Others	High	More than high school	female	NA	1	7	NA
Bisexual	Medium	Less than high school	male	Black	6	6	0
Others	Medium	More than high school	male	White abd others	42	5.142857143	0.25632856
Gay	High	More than high school	male	NA	3	5	1.732050808
Others	High	Less than high school	male	Hispanic	8	5	1.309307341
Others	Low	More than high school	male	Black	30	5	0.664363839
Bisexual	High	Less than high school	female	Hispanic	18	4.666666667	0.935850946
Others	Low	Less than high school	male	White abd others	36	4.666666667	0.644882172
Bisexual	Low	More than high school	male	Black	7	4.428571429	0.571428571
Bisexual	Medium	More than high school	male	White abd others	114	4.157894737	0.255836678
Bisexual	High	More than high school	female	NA	1	4	NA
Bisexual	Medium	Less than high school	male	White abd others	6	4	0
Gay	High	Less than high school	female	White abd others	6	4	0
Gay	Medium	Less than high school	male	Black	6	4	0
Gay	Medium	Less than high school	male	Hispanic	18	4	0.523936832
Others	Low	More than high school	male	Hispanic	21	3.952380952	0.634245673
Gay	Medium	More than high school	male	Hispanic	186	3.741935484	0.166995859
Gay	High	More than high school	male	Hispanic	94	3.659574468	0.220517679
Bisexual	Medium	More than high school	female	Black	48	3.5	0.45546329
Bisexual	Medium	More than high school	male	Hispanic	12	3.5	0.452267017
Others	Low	More than high school	female	NA	2	3.5	1.5
Others	Low	More than high school	female	Black	67	3.47761194	0.252851856
Bisexual	Low	More than high school	male	Hispanic	79	3.430379747	0.22551002
Bisexual	High	More than high school	male	White abd others	42	3.428571429	0.321767146
Bisexual	Low	Less than high school	male	Hispanic	43	3.395348837	0.446643115
Gay	High	More than high school	male	White abd others	473	3.338266385	0.096751751
Others	Medium	More than high school	female	Black	18	3.333333333	0.604990142
Others	Medium	More than high school	female	Hispanic	18	3.333333333	0.22866478
Others	Medium	More than high school	female	White abd others	90	3.333333333	0.153201376
Others	High	More than high school	female	White abd others	21	3.285714286	0.594189553
Bisexual	Low	More than high school	male	White abd others	321	3.186915888	0.158691135
Gay	Medium	More than high school	male	White abd others	696	3.155172414	0.094974627
Gay	Medium	More than high school	female	White abd others	34	3.117647059	0.315281347
Lesbian	Low	More than high school	female	Hispanic	102	3.117647059	0.2100624
Lesbian	High	More than high school	female	White abd others	309	3.029126214	0.106365404
Bisexual	Medium	More than high school	female	White abd others	270	3.022222222	0.136933363
Gay	High	Less than high school	male	White abd others	24	3	0.390094749
Gay	Low	Less than high school	female	White abd others	12	3	0.904534034
Gay	Low	More than high school	male	NA	1	3	NA
Lesbian	Low	Less than high school	female	Hispanic	48	3	0.483779447
Lesbian	Medium	Less than high school	female	Black	12	3	0
Lesbian	Medium	More than high school	female	Black	54	3	0.348702296
Others	Low	More than high school	female	White abd others	416	2.879807692	0.104019941
Gay	High	More than high school	male	Black	30	2.8	0.297112541
Bisexual	High	More than high school	male	Hispanic	24	2.75	0.426691009
Others	High	Less than high school	male	White abd others	8	2.75	1.800297594
Gay	Medium	More than high school	male	Black	90	2.733333333	0.195326162
Gay	Low	More than high school	male	White abd others	574	2.728222997	0.097484066
Bisexual	Low	More than high school	female	Black	126	2.714285714	0.126920619
Bisexual	Low	More than high school	female	White abd others	796	2.645728643	0.075446225
Others	Low	More than high school	female	Hispanic	103	2.640776699	0.175532894
Bisexual	Low	Less than high school	female	White abd others	288	2.625	0.136652042
Bisexual	Low	Less than high school	male	White abd others	120	2.575	0.232711005
Bisexual	Low	Less than high school	female	Black	90	2.533333333	0.24743377
Bisexual	Low	More than high school	female	Hispanic	205	2.517073171	0.143501862
Gay	Low	Less than high school	male	White abd others	282	2.510638298	0.125418865
Bisexual	Low	Less than high school	male	NA	2	2.5	0.5
Gay	Low	More than high school	male	Hispanic	247	2.489878543	0.135628636
Bisexual	High	More than high school	female	Hispanic	31	2.451612903	0.31737739
Gay	Medium	Less than high school	male	White abd others	60	2.4	0.226992123
Lesbian	Low	More than high school	female	Black	85	2.4	0.170022243
Bisexual	High	More than high school	female	White abd others	82	2.390243902	0.186697069
Lesbian	Low	More than high school	female	White abd others	382	2.387434555	0.112885444
Gay	Low	Less than high school	male	Black	78	2.384615385	0.181779755
Others	High	More than high school	male	White abd others	33	2.363636364	0.371366696
Bisexual	Medium	More than high school	female	Hispanic	36	2.333333333	0.232310684
Gay	Low	More than high school	female	White abd others	18	2.333333333	0.11433239
Lesbian	Low	Less than high school	female	White abd others	126	2.285714286	0.189521417
Lesbian	Medium	More than high school	female	White abd others	408	2.279411765	0.102662063
Others	Low	More than high school	male	White abd others	91	2.274725275	0.256807646
Bisexual	Low	Less than high school	male	Black	15	2.133333333	0.25572803
Lesbian	Medium	More than high school	female	Hispanic	66	2.090909091	0.19399766
Bisexual	Low	Less than high school	female	Hispanic	84	2.071428571	0.178269969
Lesbian	Low	Less than high school	female	Black	84	2	0.248921944
Others	Low	More than high school	male	NA	2	2	1
Others	Medium	Less than high school	female	White abd others	12	2	0.603022689
Others	Medium	More than high school	male	Hispanic	6	2	0
Others	Low	Less than high school	female	White abd others	72	1.916666667	0.249216299
Gay	Low	Less than high school	male	Hispanic	84	1.857142857	0.142857143
Bisexual	Medium	Less than high school	female	White abd others	30	1.8	0.413563154
Others	High	More than high school	male	Black	15	1.8	0.261861468
Gay	Low	More than high school	male	Black	132	1.727272727	0.175101474
Lesbian	Medium	Less than high school	female	White abd others	18	1.666666667	0.412231295
Others	Low	Less than high school	female	Hispanic	30	1.6	0.148556271
Others	High	Less than high school	male	Black	7	1.571428571	1.571428571
Bisexual	High	Less than high school	female	White abd others	12	1.5	0.150755672
Others	High	Less than high school	female	White abd others	12	1.5	0.150755672
Others	Low	Less than high school	female	Black	36	1.166666667	0.151709832
Bisexual	Low	More than high school	male	NA	1	1	NA
Gay	High	Less than high school	male	Black	6	1	0
Gay	Medium	More than high school	female	Hispanic	7	1	1
Others	Low	Less than high school	male	Black	12	1	0.301511345
Others	Medium	Less than high school	female	Hispanic	6	1	0
Lesbian	High	More than high school	female	Black	13	0.923076923	0.076923077
Others	High	More than high school	male	Hispanic	8	0.875	0.125
Gay	High	Less than high school	male	Hispanic	12	0.5	0.150755672
Others	High	More than high school	male	NA	4	0.5	0.288675135
Lesbian	High	More than high school	female	Hispanic	19	0.315789474	0.109561368
Bisexual	High	Less than high school	male	Hispanic	6	0	0
Bisexual	High	Less than high school	male	White abd others	6	0	0
Bisexual	High	More than high school	female	Black	6	0	0
Bisexual	Low	More than high school	female	NA	1	0	NA
Bisexual	Medium	Less than high school	male	Hispanic	6	0	0
Gay	High	More than high school	female	Hispanic	12	0	0
Lesbian	High	More than high school	female	NA	1	0	NA
Lesbian	Low	More than high school	female	NA	1	0	NA
Others	High	Less than high school	female	Black	6	0	0
Others	High	More than high school	female	Black	6	0	0
