## Supplemental Table 1b for "Applying an Intersectional Approach to Examine the Associations between Sexual Minority Stressors, Resilience, and Substance Misuse Disparities among a National Sample of Sexual Minority Populations"

sexorient_category	income_category	education_level	gender	race	count	mean_DUDIT	se_DUDIT
Bisexual	High	Less than high school	female	Hispanic	18	5.66666666666667	1.9436506316151
Bisexual	High	Less than high school	female	White abd others	12	15	1.20604537831105
Bisexual	High	Less than high school	male	Hispanic	6	4.44089209850063e-16	0
Bisexual	High	Less than high school	male	White abd others	6	7	0
Bisexual	High	More than high school	female	Black	6	4.44089209850063e-16	0
Bisexual	High	More than high school	female	Hispanic	31	0.258064516129033	0.0923730391179119
Bisexual	High	More than high school	female	White abd others	82	2.65853658536585	0.472431648824396
Bisexual	High	More than high school	female	NA	1	2	NA
Bisexual	High	More than high school	male	Hispanic	24	0.25	0.0902893898143269
Bisexual	High	More than high school	male	White abd others	42	2.42857142857143	0.929040353320864
Bisexual	Low	Less than high school	female	Black	90	2.2	0.406317158090575
Bisexual	Low	Less than high school	female	Hispanic	84	4.42857142857143	0.617744336204479
Bisexual	Low	Less than high school	female	White abd others	288	4.85416666666667	0.307661929483112
Bisexual	Low	Less than high school	male	Black	16	8.75	2.09264585314063
Bisexual	Low	Less than high school	male	Hispanic	43	8.25581395348837	1.15953031277376
Bisexual	Low	Less than high school	male	White abd others	119	4.83193277310924	0.599377653752257
Bisexual	Low	Less than high school	male	NA	2	17	8
Bisexual	Low	More than high school	female	Black	126	3.04761904761905	0.396629793061192
Bisexual	Low	More than high school	female	Hispanic	205	4.39024390243902	0.408914897965595
Bisexual	Low	More than high school	female	White abd others	796	3.87437185929648	0.211111028498443
Bisexual	Low	More than high school	female	NA	1	4.44089209850063e-16	NA
Bisexual	Low	More than high school	male	Black	7	4.28571428571429	1.28571428571429
Bisexual	Low	More than high school	male	Hispanic	79	4.48101265822785	0.546405669767257
Bisexual	Low	More than high school	male	White abd others	321	4.46728971962617	0.341392639646422
Bisexual	Low	More than high school	male	NA	1	12	NA
Bisexual	Medium	Less than high school	female	White abd others	30	4	0.779035654976162
Bisexual	Medium	Less than high school	male	Black	6	7	0
Bisexual	Medium	Less than high school	male	Hispanic	6	25	0
Bisexual	Medium	Less than high school	male	White abd others	6	9	0
Bisexual	Medium	More than high school	female	Black	48	2.875	1.10952716592019
Bisexual	Medium	More than high school	female	Hispanic	36	3.16666666666667	0.28312317135609
Bisexual	Medium	More than high school	female	White abd others	270	2.35555555555556	0.256483239806464
Bisexual	Medium	More than high school	male	Black	6	4.44089209850063e-16	0
Bisexual	Medium	More than high school	male	Hispanic	12	3	0
Bisexual	Medium	More than high school	male	White abd others	114	1.31578947368421	0.249923381978868
Gay	High	Less than high school	female	White abd others	6	4.44089209850063e-16	0
Gay	High	Less than high school	male	Black	6	4.44089209850063e-16	0
Gay	High	Less than high school	male	Hispanic	12	4.44089209850063e-16	0
Gay	High	Less than high school	male	White abd others	24	4.44089209850063e-16	0
Gay	High	More than high school	female	Hispanic	12	4.44089209850063e-16	0
Gay	High	More than high school	male	Black	30	3.6	0.827126308996687
Gay	High	More than high school	male	Hispanic	94	2.65957446808511	0.534029199893942
Gay	High	More than high school	male	White abd others	473	1.92811839323467	0.143378412714381
Gay	High	More than high school	male	NA	3	2.66666666666667	2.66666666666667
Gay	Low	Less than high school	female	White abd others	12	7	0.904534033733291
Gay	Low	Less than high school	male	Black	78	2.38461538461539	0.663804404015319
Gay	Low	Less than high school	male	Hispanic	84	5	0.592552749345841
Gay	Low	Less than high school	male	White abd others	282	2.42553191489362	0.250914789061724
Gay	Low	More than high school	female	Black	12	17.5	5.27644853011086
Gay	Low	More than high school	female	White abd others	18	3.33333333333333	0.571661950475029
Gay	Low	More than high school	male	Black	132	5.90909090909091	0.781424299211637
Gay	Low	More than high school	male	Hispanic	247	4.1497975708502	0.444316434986494
Gay	Low	More than high school	male	White abd others	574	3.13937282229965	0.222213849434707
Gay	Low	More than high school	male	NA	1	5	NA
Gay	Medium	Less than high school	male	Black	6	4.44089209850063e-16	0
Gay	Medium	Less than high school	male	Hispanic	18	5	1.71498585142509
Gay	Medium	Less than high school	male	White abd others	60	3.1	0.70458546533838
Gay	Medium	More than high school	female	Hispanic	7	3.42857142857143	0.571428571428571
Gay	Medium	More than high school	female	White abd others	34	0.882352941176471	0.331809455775157
Gay	Medium	More than high school	female	NA	1	4.44089209850063e-16	NA
Gay	Medium	More than high school	male	Black	90	1.73333333333333	0.424822794811273
Gay	Medium	More than high school	male	Hispanic	186	2.70967741935484	0.275214776008847
Gay	Medium	More than high school	male	White abd others	696	2.51724137931035	0.169087233839516
Lesbian	High	More than high school	female	Black	13	1.23076923076923	0.36080121229411
Lesbian	High	More than high school	female	Hispanic	19	0.210526315789474	0.210526315789474
Lesbian	High	More than high school	female	White abd others	309	0.640776699029127	0.0869256530301143
Lesbian	High	More than high school	female	NA	1	4	NA
Lesbian	Low	Less than high school	female	Black	84	5.28571428571429	0.617346176745644
Lesbian	Low	Less than high school	female	Hispanic	48	5.375	1.41972708645007
Lesbian	Low	Less than high school	female	White abd others	126	1.95238095238095	0.407992708129228
Lesbian	Low	More than high school	female	Black	85	2.29411764705882	0.536829453905359
Lesbian	Low	More than high school	female	Hispanic	102	7.41176470588235	1.02902480454768
Lesbian	Low	More than high school	female	White abd others	382	2.67015706806283	0.205669858342728
Lesbian	Low	More than high school	female	NA	1	3	NA
Lesbian	Medium	Less than high school	female	Black	12	4.5	0.753778361444409
Lesbian	Medium	Less than high school	female	White abd others	18	4.44089209850063e-16	0
Lesbian	Medium	More than high school	female	Black	54	1.88888888888889	0.306768129540299
Lesbian	Medium	More than high school	female	Hispanic	66	1.36363636363636	0.21980746357345
Lesbian	Medium	More than high school	female	White abd others	408	1.42647058823529	0.120615375595634
Others	High	Less than high school	female	Black	6	4.44089209850063e-16	0
Others	High	Less than high school	female	White abd others	12	4.44089209850063e-16	0
Others	High	Less than high school	male	Black	9	12	6
Others	High	Less than high school	male	Hispanic	6	7	0
Others	High	Less than high school	male	White abd others	8	9	5.89188303637179
Others	High	Less than high school	male	NA	1	36	NA
Others	High	More than high school	female	Black	7	4.14285714285714	4.14285714285714
Others	High	More than high school	female	Hispanic	2	29	0
Others	High	More than high school	female	White abd others	20	4.4	1.9498987827982
Others	High	More than high school	female	NA	1	29	NA
Others	High	More than high school	male	Black	15	4.44089209850063e-16	0
Others	High	More than high school	male	Hispanic	8	9.375	1.74168945075095
Others	High	More than high school	male	White abd others	33	1.42424242424242	0.22203561954171
Others	High	More than high school	male	NA	4	1	0.707106781186547
Others	Low	Less than high school	female	Black	36	4	0.961150104723255
Others	Low	Less than high school	female	Hispanic	30	2.8	0.866224467205935
Others	Low	Less than high school	female	White abd others	72	2.5	0.409683262517343
Others	Low	Less than high school	male	Black	12	7.5	1.95982373975546
Others	Low	Less than high school	male	White abd others	36	6.33333333333333	0.865567068000134
Others	Low	More than high school	female	Black	67	7.43283582089552	0.891749174402983
Others	Low	More than high school	female	Hispanic	103	3.37864077669903	0.501305454527173
Others	Low	More than high school	female	White abd others	416	4.78846153846154	0.360636927352052
Others	Low	More than high school	female	NA	2	4.44089209850063e-16	0
Others	Low	More than high school	male	Black	30	10	1.45270259433451
Others	Low	More than high school	male	Hispanic	21	2.38095238095238	0.800226725241905
Others	Low	More than high school	male	White abd others	91	4.24175824175824	0.551242499159201
Others	Low	More than high school	male	NA	2	1	1
Others	Medium	Less than high school	female	Hispanic	6	4.44089209850063e-16	0
Others	Medium	Less than high school	female	White abd others	12	2.5	0.753778361444409
Others	Medium	More than high school	female	Black	18	4.44089209850063e-16	0
Others	Medium	More than high school	female	Hispanic	18	6.66666666666667	1.60065346133008
Others	Medium	More than high school	female	White abd others	90	4.4	0.626266507030126
Others	Medium	More than high school	male	Hispanic	6	2	0
Others	Medium	More than high school	male	White abd others	42	3.85714285714286	0.452854449919999
